# A Multi-Ancestry Polygenic Risk Score for Coronary Heart Disease Based on an Ancestrally Diverse Genome-Wide Association Study and Population-Specific Optimization

**DOI:** 10.1101/2023.06.02.23290896

**Authors:** Johanna L. Smith, Catherine Tcheandjieu, Ozan Dikilitas, Kruthika Iyer, Kazuo Miyazawa, Austin Hilliard, Julie Lynch, Jerome I. Rotter, Yii-Der Ida Chen, Wayne Huey-Herng Sheu, Kyong-Mi Chang, Stavroula Kanoni, Phil Tsao, Kaoru Ito, Matthew Kosel, Shoa L. Clarke, Daniel J. Schaid, Themistocles L. Assimes, Iftikhar J. Kullo

## Abstract

**Background:** Predictive performance of polygenic risk scores (PRS) varies across populations. To facilitate equitable clinical use, we developed PRS for coronary heart disease (PRS_CHD_) for 5 genetic ancestry groups.

**Methods:** We derived ancestry-specific and multi-ancestry PRS_CHD_ based on pruning and thresholding (PRS_P+T_) and continuous shrinkage priors (PRS_CSx_) applied on summary statistics from the largest multi-ancestry genome-wide meta-analysis for CHD to date, including 1.1 million participants from 5 continental populations. Following training and optimization of PRS_CHD_ in the Million Veteran Program, we evaluated predictive performance of the best performing PRS_CHD_ in 176,988 individuals across 9 cohorts of diverse genetic ancestry.

**Results:** Multi-ancestry PRS_P+T_ outperformed ancestry specific PRS_P+T_ across a range of tuning values. In training stage, for all ancestry groups, PRS_CSx_ performed beter than PRS_P+T_ and multi-ancestry PRS outperformed ancestry-specific PRS. In independent validation cohorts, the selected multi-ancestry PRS_P+T_ demonstrated the strongest association with CHD in individuals of South Asian (SAS) and European (EUR) ancestry (OR per 1SD[95% CI]; 2.75[2.41-3.14], 1.65[1.59-1.72]), followed by East Asian (EAS) (1.56[1.50-1.61]), Hispanic/Latino (HIS) (1.38[1.24-1.54]), and weakest in African (AFR) ancestry (1.16[1.11-1.21]). The selected multi-ancestry PRS_CSx_ showed stronger association with CHD in comparison within each ancestry group where the association was strongest in SAS (2.67[2.38-3.00]) and EUR (1.65[1.59-1.71]), progressively decreasing in EAS (1.59[1.54-1.64]), HIS (1.51[1.35-1.69]), and lowest in AFR (1.20[1.15-1.26]).

**Conclusions:** Utilizing diverse summary statistics from a large multi-ancestry genome-wide meta-analysis led to improved performance of PRS_CHD_ in most ancestry groups compared to single-ancestry methods. Improvement of predictive performance was limited, specifically in AFR and HIS, despite use of one of the largest and most diverse set of training and validation cohorts to date. This highlights the need for larger GWAS datasets of AFR and HIS individuals to enhance performance of PRS_CHD_.
