## Supplemental File 2 for "A Multi-Ancestry Polygenic Risk Score for Coronary Heart Disease Based on an Ancestrally Diverse Genome-Wide Association Study and Population-Specific Optimization"

### Sheet: PRS_Training
GWAS	methods	ancestry	N case	N controls	OR Per SD	95% CI	P-value
EUR	PRScsx	EUR	24041	32318	1.656	1.634-1.680	<1e-300
EAS	PRScsx	ASN	626	3760	1.329	1.231-1.435	3.8e-13
HIS	PRScsx	HIS	1800	8192	1.421	1.336-1.511	2.94e-29
AFR	PRScsx	AFR	3980	13007	1.152	1.118-1.187	6.09e-21
multi-ancestry PRS	PRScsx	EUR	24041	32318	1.678	1.654-1.702	<1e-300
multi-ancestry PRS	PRScsx	ASN	626	3760	2.062	1.832-2.319	2.99e-33
multi-ancestry PRS	PRScsx	HIS	1800	8192	1.94	1.815-2.075	5.58e-84
multi-ancestry PRS	PRScsx	AFR	3980	13007	1.232	1.196-1.268	1.76e-43
multi-ancestry PRS	PT	EUR	24041	32318	1.572	1.545-1.600	<1e-300
multi-ancestry PRS	PT	ASN	626	3760	1.729	1.535-1.948	1.91e-19
multi-ancestry PRS	PT	HIS	1800	8192	1.782	1.672-1.899	9.67e-71
multi-ancestry PRS	PT	AFR	3980	13007	1.218	1.176-1.261	9.03e-29
EUR	PT	EUR	24041	32318	1.518	1.490-1.547	<1e-300
AFR	PT	AFR	3980	13007	1.189	1.148-1.231	3.03e-22
HIS	PT	HIS	1800	8192	1.809	1.645-1.990	2.28e-34

### Sheet: Best_performing_PRS_CSx
PRS	beta	SE	OR	IC_inf	IC_sup	p-value	ancestry	Cases	Controls
EUR_phi1e_02	0.172794	0.0286586	1.189	1.124	1.257	1.65e-09	AFR	1552	15520
META_phi1e_02	0.184071	0.0283852	1.202	1.137	1.271	8.89e-11	AFR	1552	15520
EUR_phi1e_02	0.732767	0.137965	2.081	1.588	2.727	1.09e-07	ASN	243	2430
META_phi1e_02	0.65975	0.116968	1.934	1.538	2.433	1.7e-08	ASN	243	2430
EUR_phi1e_02	0.357052	0.014203	1.429	1.39	1.469	1.86e-139	EUR	6158	61580
META_phi1e_02	0.356814	0.0142349	1.429	1.389	1.469	1.17e-138	EUR	6158	61580
EUR_phi1e_02	0.502435	0.0889406	1.653	1.388	1.967	1.61e-08	HIS	574	5740
META_phi1e_02	0.43928	0.0669954	1.552	1.361	1.769	5.49e-11	HIS	574	5740
